# Factors that lead to patient mistrust of the healthcare system in Hargeisa, Somaliland: a qualitative exploration

**DOI:** 10.1101/2023.11.23.23298819

**Authors:** Hersi Y Ahmed, Abdillahi A Mussa, Abdisamed M Yousuf, Hamda H Mohamed, Nimao A Ali, Zakhiya M Ahmed, Yousuf M Abdi

## Abstract

**Purpose:** this research aimed to identify the factors that lead to patients having mistrust towards the healthcare system in Somaliland and use the findings as a foundation for future policies.

**Methods:** a descriptive study was conducted to understand the factors contributing to the population’s mistrust of the healthcare system in Hargeisa. Data was collected through interviews with 49 participants using a survey questionnaire administered by interviewers, and convenience sampling was used to select participants based on availability and accessibility.

**Results:** through our analysis, we identified 11 themes that investigate issues influencing healthcare quality, cost, and accessibility, such as financial barriers, diagnostic accuracy, drug use, equipment quality, laboratory role, doctor knowledge and skills, medical ethics, governance, local doctor reputation, foreign healthcare, and the quality of available healthcare services.

**Conclusion:** patient -physician mistrust in Somaliland can be addressed by implementing laws, examining doctors’ knowledge, and examining hospital facilities. Improving public health sectors and limiting patient payments can reduce healthcare costs. Regulations on drugs can reduce medication errors and restore trust in the healthcare system.
