## Supplementary material for "Factors that lead to patient mistrust of the healthcare system in Hargeisa, Somaliland: a qualitative exploration": Survey responses

### Sheet: Form Responses 1
Area of residence	Gender	Age	Education level	Employment	Occupation	What difficulties have you faced from doctors that made you have distrust of them?
New Hargeisa	Male	26 - 36	University	Yes	Sales	Low quality medicine High cost Inappropriate dosing Ineligible prescription Not enough time given to the patient's history and examination High risk surgeries Low reputation in new doctors Low amount of specialists Inability to manage complications
Ahmed Gurey	Male	46 - 56	No formal education	Yes	Business man	Patient negligence Private hospitals cost a lot of money High amount of prescription drugs Lacking skills and knowledge Doctors prescribing different treatments for the same patient
Ahmed Gurey	Male	36 - 46	Primary school	Yes	Hotel owner	Without money you are needs are not attended to Low quality medication
Goljano	Male	16 - 26	Secondary	Yes	Home teacher	Poor medical knowledge High cost of medical care Low quality medical equipment Poor interviews with the patients
Goljano	Female	46 - 56	Intermediate	No	Housewife	Unavailability of advanced medical equipment Low quality laboratories High cost of treatment Not being able to receive treatment if you don't have money Doctors being poor at interviewing their patients Ineffective medical drugs
Jigjiga-yar	Female	36 - 46	Secondary	Yes	Cashier	The loss of one of my family members as a result of a misdiagnosis has left a deep wound in me
Jigjiga-yar	Female	57+	University	No	Retried midwife	He nearly killed me by administering an overdose of Hypertension medications
Jigjiga-yar	Female	16 - 26	University	Yes	Home teacher	They don't listen and don't pay attention to the patient
Jigjiga-yar	Female	46 - 56	Secondary	Yes	Business owner	Some doctors, but not all, prioritize profit over patient care
Jigjiga-yar	Female	16 - 26	Secondary	No	Student	This patient is relying on the media more than his doctors, since the media provide information on the negligence of physicians as well as those jailed for fraud or harassment
Jigjiga-yar	Male	36 - 46	University	Yes	Manager	Due to poor services and the doctor being or acting on Discrimination n Bias
Jigjiga-yar	Male	46 - 56	University	Yes	Accountant	Coz of pandamic he got a vaccination which led him to have some side effects n blames the doctor who provided him this service
Hodan Hills	Male	16 - 26	University	No	Student	lack of developed facilities and enough equipment to perform the various procedures.
Shacabka	Male	16 - 26	University	Yes	Cashier	they always prescribe with poor hand writing which harms patients.
New Hargeisa	Male	16 - 26	University	Yes	Teacher	expensiveness of their services and lack of discounts.
Hodan Hills	Male	16 - 26	University	Yes	Lecturer	lack of quality drugs and also poor services.
26 june	Male	57+	University	No	engineer	they are underestimated by majority of the society so their reputation is isn't well.
Goljano	Male	26 - 36	University	Yes	laboratory technician	they are inhuman and not have kind character.
Xidigta	Male	16 - 26	Secondary	Yes	Shop owner	Misdiagnosis Poor service Lack of skills Money oriented
Ahmed Gurey	Male	16 - 26	University	Yes	Teacher	1- Lack of attention to patients which caused by the doctors trying to meet as much as possible customers, which makes patients to search another health care providers. 2- Doctors don't give a patients enough consent about drugs and even procedures, which makes some patients to stop drugs after experience minimal side effects or when some one else in the market tells them the side effects of the …
Mahamoud Haybe	Female	16 - 26	University	Yes	Government Worker	For me when I become patient the doctor of somaliland didn't tell the correct diagnosis that forced me to go another country because of my situation which is very difficult
Macallin Haaruun	Female	57+	No formal education	No	Housewife	Doctors card in private hospitals most of them are expensive when's it compare in public hospitals. Health care services provided by the public hospital isn't good. Cost of medicine is high.
Gacan libaax	Female	36 - 46	No formal education	No	Housewife	I went a doctor he told me that I have renal stones then I decided to went abroad to exam my kidneys, the doctors in that hospital told me only thing you have is UTI.
Macallin Haaruun	Female	46 - 56	No formal education	No	Housewife	I went adoctor he examined me and told me that I have gallstones ,then there's no modern equipment and went abroad to seek immediate medical attention.
Mohamud Haibe	Female	26 - 36	University	No	Unemployed	Most procedures are done foreign country. Very expensive and poor quality drugs. Lock of proper medical testing.
Qudhacdheer	Female	16 - 26	Secondary	No	Unemployed	No modern equipment. Poor health care services. Expensive doctor's card. Fewer number of specialist doctors
Mohamud Haibe	Female	57+	No formal education	No	Unemployed	Lock of proper medical testing most of doctors didn't told the patients the correct diagnosis. Poor quality drugs sometimes very expensive.
Maxamed Mooge	Female	16 - 26	University	No	Nurse	I paid a lot of money durin my sickness and l did'n find suitble medical service. I went many different hostipitals in the country but no one help me and l could'nt trust after that anymore.
Calaamadda	Female	16 - 26	Secondary	No	Student	"Im not feeling good at doctors, once before a doctor prescribed drugs to one of my family member they were infusions and we give the dose that the doctor recommended but bad thing happen, after we completely done the drug he never walk and when we talk to the doctor he said nothing and we could'nt find any answer to his action, after that l can't able to trust doctors" the girl told me that.
Maxamed Mooge	Female	46 - 56	No formal education	No	Housewife	"I have pain several years in the abdomen and l went to different hospitals they told that l have disease in the stomach(gastric) when l take drugs l get no response after many years l went to ethiopia with my other family members who seek medical needs and they told me that l have vascular disease other than what they said. They give me drugs and never felt again any abdominal discomforts"
Xidigta	Male	36 - 46	University	Yes	Teacher	"Doctors are incompetent regardless of their education, they are incompetent practically, l see many doctors who have no enough skills for their medical feild, they do hundrend of malpractices in every day, in the other side if you may ask what the process is they know it in their mind but they have no skills to do at the same process"
Cabaaye	Female	26 - 36	University	Yes	Teacher	"Our country have no many specialities, many of our medical proffissions are general doctors and he is trying to cure every disease instead of suitble speciality, and a lot of the diseases have a rare spciality and some of the procedures cant be made in our country"
Maxamed Mooge	Female	46 - 56	No formal education	No	Housewife	"Our doctors are not attentiful, when l want to go hospitals l prefere white doctors beacuse they are more good than our doctors and l feel more comfortable when l see them" she has that illusion.
Shiraqle	Male	26 - 36	University	Yes	Student	"I become sick and l felt high fever and headache, after a while l went to the hospital and made lab testes. The doctor told me that l have dangue fever and he prescribed paracetemol infusions. After several days l felt alot of headache and went to other hospital he told me that l have typhoid fever, l took drugs of the typhoid but l got no response but the symptoms become more worse. I went to t…
Koodbuur	Male	57+	University	Yes	Social work	No trust between patient and doctor. Below international standards . No equipment. Doctors don't have the knowledge to use the equipment even if they have the equipment. No drug quality. Misdiagnosis. Wrong treatment. Doctors have the international knowledge and not the local endemic diseases and knowledge. Patients and doctors can't understand each other.
Maxamed Mooge	Male	26 - 36	University	Yes	Staff	1."There is no systemic regulations wich controls faults of medical stuffs, l saw a lot of peaople that is harmed due to medical errors from several complications to severe disabilities. I could'nt trust doctors bc of they would not suggest any talks or even they may denay their mistakes. This accounts that there is no clear guidlines which leads to them in right path and then every patients will…
Xero Awr	Male	26 - 36	University	Yes	Teacher	No quality control No guidelines The qualified health workers are not hired.
26 june	Male	57+	Secondary	No	Retired	No drug quality High prices of drugs and services Wrong drugs given Shortage of drugs No diagnosis Doctors don't agree on diagnosis
Jigjiga-yar	Male	16 - 26	University	No	Unemployed	Misdiagnosis No professional attitude Wrong drug given Focuses on making money rather than treating the patients No follow up and no explanation about side effects given by doctors.
Koodbuur	Female	36 - 46	No formal education	No	House wife	Doctors not giving adequate information to patients leading to misunderstanding Lack of equipment No doctor follow up No drug quality
Shedaha	Male	36 - 46	University	Yes	Marketing manager	No extensive history taking Expensive drugs More business minded than for the patient Dealing with the most patients in the shortest time possible
Jigjiga-yar	Male	46 - 56	Primary school	Yes	Dealer	No extensive history taking Doctors are business minded No drug quality/ no quality testing Not explaining to the patient about their disease and treatment
Ahmed Dhagax	Female	26 - 36	University	Yes	Teacher	Hight cost Poor quility of care Unethical workers Some doctors have no enough education Some doctors don't give a pateint enough time for history taking Lack of consent about side effects of drugs
Shacabka	Male	26 - 36	University	Yes	Consultant	No equipment Doctors don't have the adequate knowledge and some of them are don't have the right credentials No quality control of drugs Expensive drugs and services Assign unnecessary medication for sale purposes Misdiagnosis
Xalane area	Female	46 - 56	No formal education	Yes	Haafto	Misdiagnosis Lack of specially Misunderstanding between patients and doctors due to propaganda
Sheekh Madar	Female	26 - 36	University	Yes	Libararian	Poor quliaty of drugs Labs are in accurate some times, which makes me to chack labs from other clinicains Hight cost Lack of honesty
Hodan Hills	Male	16 - 26	Secondary	No	Student	High cost of healthcare compared to neighboring countries. Inappropriate prescription of drugs suitable for a disease or with high risk of side effects. Word of mouth ruins the image of a doctor in the community.
Hargeisa	Male	16 - 26	University	Yes	Government Worker	Poor personality and unethical persons
Jameco wayn	Male	16 - 26	Secondary	Yes	Pharmacist	Lack of specialised medical gear or machines in hospitals.
